# Peripheral immune profiles in individuals at genetic risk for amyotrophic lateral sclerosis and Alzheimer’s disease

**DOI:** 10.1101/2024.11.13.24316906

**Authors:** Laura Deecke, Olena Ohlei, David Goldeck, Jan Homann, Sarah Toepfer, Ilja Demuth, Lars Bertram, Graham Pawelec, Christina M. Lill

## Abstract

The immune system plays a crucial role in the pathogenesis of neurodegenerative diseases. Here, we explored whether blood immune cell profiles are already altered in healthy individuals with a genetic predisposition to amyotrophic lateral sclerosis (ALS) or Alzheimer’s disease (AD).

Using multicolor flow cytometry, we analyzed 92 immune cell phenotypes in the blood of 448 healthy participants from the Berlin Aging Study II. We calculated polygenic risk scores (PGS) using genome-wide significant SNPs from recent large genome-wide association studies on ALS and AD. Linear regression analyses were then performed of the immune cell types on the PGS in both the overall sample and a subgroup of older participants (>60 years).

While we did not find any significant associations between immune cell subtypes and ALS and AD PGS when controlling for the false discovery rate (FDR=0.05), we observed several nominally significant results (p<0.05) with consistent effect directions across strata. The strongest association was observed with CD57+ CD8+ early-memory T cells and ALS risk (p=0.006). Other immune cell subtypes associated with ALS risk included PD-1+ CD8+ and CD57+ CD4+ early-memory T cells, non-classical monocytes, and myeloid dendritic cells. For AD, naïve CD57+ CD8+ T cells, and mature NKG2A+ natural killer cells showed nominally significant associations.

We did not observe immune cell changes in individuals with high genetic risk for ALS or AD, suggesting immune alterations may arise later in disease progression. Additional studies are required to validate our nominally significant findings.
