## Supplementary material for "Peripheral immune profiles in individuals at genetic risk for amyotrophic lateral sclerosis and Alzheimer’s disease": Deecke_immuneAD_ALS_PGS_SupplementaryTables_Cells.xlsx

### Sheet: Supplementary Table 1
Supplementary Table 1. Overview of immune cell types quantified and analyzed in the BASE-II dataset.
Legend. This table shows details on the 92 immune cell phenotypes analyzed in two separate flow cytometry panels in the BASE-II dataset. Please note that the effective sample size per immune cell subtype analyzed varies depending on the immune cell panel and the quality control filtering applied (range n=270-385). Median and interquartile range (IQR) are provided before data transformation (where…
Panel	Subtype of immune cells	Abbreviation	Marker	Median (IQR)	Transformation	N BASE-II total (old, young)
Panel 1	CD27+ cells in total CD8+ T cells	CD8+CD27+	CD8+/CD27+	81.12 (60.58-90.36)	log(1-x)	384 (262, 122)
Panel 1	CD27+ T cells in total CD4+ T cells	CD4+CD27+	CD4+/CD27+	94.79 (90.78-96.77)	log(1-x)	381 (259, 122)
Panel 1	CD28+ cells in total CD8+ T cells	CD8+CD28+	CD8+/CD28+	71.91 (53.56-85.74)	log(1-x)	383 (260, 123)
Panel 1	CD28+ T cells in total CD4+ T cells	CD4+CD28+	CD4+/CD28+	98.84 (96.06-99.65)	log(1-x)	385 (262, 123)
Panel 1	CD4/CD8 ratio	CD4/CD8_ratio	CD4/CD8 ratio	2.88 (1.98-4.38)	log	382 (259, 123)
Panel 1	CD4+ memory stem T cells in total CD4+ T cells	CD4+SM	CD4+/CD45RA+CCR7+/CD27+CD28+/CD95+	0.48 (0.29-0.77)	log	358 (242, 116)
Panel 1	CD4+ T cells in total T cells	CD4+	CD4+	68.12 (59.62-76.06)	n.a.	383 (260, 123)
Panel 1	CD57+ cells in total CD4+ T cells	CD4+CD57+	CD4+/CD57+	0.57 (0.16-2.88)	log	385 (262, 123)
Panel 1	CD57+ cells in total CD8+ T cells	CD8+CD57+	CD8+/CD57+	17.5 (8.16-33.59)	root	385 (262, 123)
Panel 1	CD57+ early-memory T cells in total CD4+ T cells	CD4+ME_CD57+	CD4+/CD45RA-/CD27+CD28+/CD57+	0.05 (0.03-0.09)	log	373 (256, 117)
Panel 1	CD57+ early-memory T cells in total CD8+ T cells	CD8+ME_CD57+	CD8+/CD45RA-/CD27+CD28+/CD57+	0.39 (0.18-0.76)	log	376 (258, 118)
Panel 1	CD57+ late effector memory T cells in total CD4+ T cells	CD4+LEM_CD57+	CD4+/CD45RA-/CD27-CD28-/CD57+	0.12 (0.01-0.95)	log	385 (262, 123)
Panel 1	CD57+ late effector memory T cells in total CD8+ T cells	CD8+LEM_CD57+	CD8+/CD45RA-/CD27-CD28-/CD57+	2.21 (0.76-6.09)	log	375 (256, 119)
Panel 1	CD57+ naive cells in total CD4+ T cells	CD4+naive_CD57+	CD4+/CD45RA+CCR7+/CD27+CD28+/CD57+	0.02 (0.01-0.04)	log	376 (255, 121)
Panel 1	CD57+ naive cells in total CD8+ T cells	CD8+naive_CD57+	CD8+/CD45RA+CCR7+/CD27+CD28+/CD57+	0.15 (0.06-0.36)	log	378 (257, 121)
Panel 1	CD8+ memory stem T cells in total CD8+ T cells	CD8+SM	CD8+/CD45RA+CCR7+/CD27+CD28+/CD95+	0.35 (0.15-0.72)	log	376 (255, 121)
Panel 1	CD8+ T cells in total T cells	CD8+	CD8+	23.18 (17.05-30.13)	root	382 (259, 123)
Panel 1	CD95+ early-memory T cells in total CD4+ T cells	CD4+ME_CD95+	CD4+/CD45RA-/CD27+CD28+/CD95+	22.83 (17.37-29.71)	n.a.	372 (249, 123)
Panel 1	CD95+ early-memory T cells in total CD8+ T cells	CD8+ME_CD95+	CD8+/CD45RA-/CD27+CD28+/CD95+	14.51 (9.45-22.8)	root	385 (262, 123)
Panel 1	Combined CCR7+ central memory and CCR7- effector memory CD4+T cells in total CD4+ T cells	CD4+CM_EM	CD4+/CD45RA-	41.08 (33.59-54.9)	n.a.	381 (259, 122)
Panel 1	Combined CCR7+ central memory and CCR7- effector-memory CD8+ T cells in total CD8+ T cells	CD8+CM_EM	CD8+/CD45RA-	34.51 (24.49-47.65)	n.a.	384 (261, 123)
Panel 1	Early-differentiated CD4+ T cells in total CD4+ T cells	CD4+ED	CD4+/CD45RA+CCR7+	56.53 (43.07-64.43)	n.a.	380 (257, 123)
Panel 1	Early-differentiated CD8+ T cells in total CD8+ T cells	CD8+ED	CD8+/CD45RA+CCR7+	36.73 (19.12-55.39)	n.a.	385 (262, 123)
Panel 1	Early-memory CD4+ T cells in total CD4+ T cells	CD4+ME	CD4+/CD45RA-/CD27+CD28+	35.79 (29.51-46.74)	n.a.	366 (247, 119)
Panel 1	Early-memory CD8+ T cells in total CD8+ T cells	CD8+ME	CD8+/CD45RA-CD27+CD28+	22.04 (14.77-34.56)	root	385 (262, 123)
Panel 1	Late effector memory CD4+ T cells in total CD4+ T cells	CD4+LEM	CD4+/CD45RA-/CD27-CD28-	0.2 (0.03-1.42)	log	385 (262, 123)
Panel 1	Late effector memory CD8+ T cells in total CD8+ T cells	CD8+LEM	CD8+/CD45RA-/CD27-CD28-	3.23 (1.27-7.87)	log	375 (256, 119)
Panel 1	Late-differentiated CD4+ T cells in total CD4+ T cells	CD4+LD	CD4+/CD45RA+CCR7-	58.92 (45.47-66.42)	n.a.	376 (256, 120)
Panel 1	Late-differentiated CD4+ TEMRA cells in total CD4+ T cells	CD4+TEMRA	CD4+/CD45RA+/CCR7-CD27-CD28-	0.17 (0.02-1.19)	log	384 (261, 123)
Panel 1	Late-differentiated CD8+ T cells in total CD8+ T cells	CD8+LD	CD8+/CD45RA+CCR7-	64.85 (51.74-75.34)	square	377 (256, 121)
Panel 1	Late-differentiated CD8+ TEMRA cells in total CD8+ T cells	CD8+TEMRA	CD8+/CD45RA+CCR7-/CD27-CD28-	10.98 (4.15-25.18)	log	377 (256, 121)
Panel 1	Naive CD4+ T cells in total CD4+ T cells	CD4+naive	CD4+/CD45RA+CCR7+/CD27+CD28+	55.63 (42.57-64.14)	n.a.	380 (257, 123)
Panel 1	Naive CD8+ T cells in total CD8+ T cells	CD8+naive	CD8+/CD45RA+CCR7+/CD27+CD28+	33.76 (14.72-52.24)	n.a.	385 (262, 123)
Panel 1	PD-1+ cells in total CD8+ T cells	CD8+PD-1+	CD8+/PD-1+	5.12 (3.43-7.73)	log	383 (262, 121)
Panel 1	Subset of CD27+ (early differentiated) memory CD8+ T-cells in total CD8+ T-cells	CD8+M_CD27+	CD8+/CD45RA-/CD27+CD28-	2.5 (1.47-3.96)	root	371 (252, 119)
Panel 1	Subset of CD27+ subset of memory CD4+ T cells	CD4+M_CD27+	CD4+/CD45RA-/Q4: CD27+ , CD28-	0.08 (0.03-0.18)	log	375 (253, 122)
Panel 1	Subset of CD28+ (early differentiated) memory CD8+ T-cells in total CD8+ T-cells	CD8+M_CD28+	CD8+/CD45RA-CD27-CD28+	1.71 (0.98-2.79)	root	379 (256, 123)
Panel 1	Subset of CD28+ memory CD4+ T cells in total CD4+ T cells	CD4+M_CD28+	CD4+/CD45RA-CD27-CD28+	3.46 (2.39-5.18)	root	373 (252, 121)
Panel 1	Subset of early-differentiated CD4+ T cells in total CD4+ T cells	CD4+ED_CD27+CD28-	CD4+/CD45RA+CCR7+CD27+CD28-	0.09 (0.04-0.19)	log	384 (262, 122)
Panel 1	Subset of early-differentiated CD4+ T cells in total CD4+ T cells	CD4+ED_CD27-CD28-	CD4+/CD45RA+CCR7+CD27-CD28-	0.03 (0.01-0.16)	log	385 (262, 123)
Panel 1	Subset of early-differentiated CD4+ T cells in total CD4+ T cells	CD4+ED_CD27-CD28+	CD4+/CD45RA+CCR7+CD27-CD28+	0.04 (0.02-0.08)	log	365 (248, 117)
Panel 1	Subset of early-differentiated CD8+ T cells in total CD8+ T cells	CD8+ED_CD27-CD28-	CD8+/CD45RA+CCR7+CD27-CD28-	1 (0.5-2.35)	log	383 (260, 123)
Panel 1	Subset of early-differentiated CD8+ T cells in total CD8+ T cells	CD8+ED_CD27-CD28+	CD8+/CD45RA+CCR7+CD27-CD28+	0.04 (0.02-0.1)	log	372 (251, 121)
Panel 1	Subset of early-differentiated cells in total CD8+ T cells	CD8+ED_CD27+CD28-	CD8+/CD45RA+CCR7+CD27+CD28-	0.71 (0.41-1.31)	log	377 (254, 123)
Panel 1	Subset of late-differentiated CD4+ T cells in total CD4+ T cells	CD4+LD_CD27+	CD4+/CD45RA+CCR7-CD27+CD28-	0.1 (0.04-0.33)	log	384 (261, 123)
Panel 1	Subset of late-differentiated CD4+ T cells in total CD4+ T cells	CD4+LD_CD27+CD28+	CD4+/CD45RA+CCR7-CD27+CD28+	57.4 (43.86-65.44)	n.a.	380 (257, 123)
Panel 1	Subset of late-differentiated CD4+ T cells in total CD4+ T cells	CD4+LD_CD28+	CD4+/CD45RA+CCR7-CD27-CD28+	0.15 (0.08-0.27)	log	367 (249, 118)
Panel 1	Subset of late-differentiated CD8+ T cells in total CD8+ T cells	CD8+LD_CD27+CD28+	CD8+/CD45RA+CCR7-CD27+CD28+	38.4 (20.09-57.35)	n.a.	377 (256, 121)
Panel 1	Subset of late-differentiated CD8+ T cells in total CD8+ T cells	CD8+LD_CD28+	CD8+/CD45RA+CCR7-CD27-CD28+	0.47 (0.2-0.98)	log	377 (256, 121)
Panel 1	Subset of late-differentiated cells in total CD8+ T cells	CD8+LD_CD27+	CD8+/CD45RA+CCR7-CD27+CD28-	4.48 (2.76-7.22)	log	374 (254, 120)
Panel 1	T cells in total lymphocytes	Tcells	CD3+	77.66 (70.87-82.66)	log(1-x)	382 (259, 123)
Panel 2	"Classical" monocytes in total leukocytes	M_C	Lin-CD14+CD16-	11.68 (8.38-15.91)	root	275 (181, 94)
Panel 2	"Intermediate" monocytes in total leukocytes	M_I	Lin-CD14+CD16+	0.77 (0.47-1.31)	root	271 (177, 94)
Panel 2	"Nonclassical" monocytes in total leukocytes	M_N	Lin-CD14-CD16+	0.36 (0.23-0.57)	log	229 (153, 76)
Panel 2	B cells in total leukocytes	Bcells	CD14-CD3-CD16-CD20+CD3-	5.9 (4.38-7.62)	root	319 (211, 108)
Panel 2	CD14+CD15+ MDSCs in total leukocytes	MDSC_CD14+CD15+	Lin-CD14+CD15+	7.87 (4.93-11.62)	root	322 (213, 109)
Panel 2	CD14-CD15- cells in total leukocytes	CD14-CD15-	Lin-CD14-CD15-	4.84 (3.61-6.57)	log	320 (211, 109)
Panel 2	CD14-CD16- subset of dendritic cells in total leukocytes	sDC	Lin-CD14-CD16-	0.8 (0.59-1.05)	log	270 (179, 91)
Panel 2	CD159C+ (NKG2C+) immature NK cells in total leukocytes.	NK_immature_NKG2C+	CD45+CD14-CD56highCD159C+	0.02 (0.01-0.03)	root	320 (212, 108)
Panel 2	CD15high cells in total leukocytes	CD15high	Lin-CD15high	0.87 (0.33-2.36)	log	324 (215, 109)
Panel 2	CD3bright T cells in total leukocytes	CD3bright	CD14-CD3++CD56+	0.6 (0.31-1.17)	log	324 (215, 109)
Panel 2	CD3-CD16- cells in total leukocytes	CD3-CD16-	CD14-CD3-CD16-	11.76 (9.02-15.11)	log	322 (213, 109)
Panel 2	CD3-CD16+ cells in total leukocytes	CD3-CD16+	CD14-CD3-CD16+	2.02 (1.09-3.42)	root	319 (211, 108)
Panel 2	Cross gated lineage-negative HLA-DR- PBMCs	Lin-HLA-DR-cross	Lin-CD14-HLA-DR-	3.96 (2.61-5.97)	log	311 (205, 106)
Panel 2	Dendritic cells in total leukocytes	DC	Lin-CD14-HLA-DR+	2.06 (1.59-2.47)	log	294 (190, 104)
Panel 2	Granulocytic MDSCs type IV in total leukocytes	MDSC4	Lin-CD14-CD15+	1.1 (0.55-2.06)	log	324 (215, 109)
Panel 2	Immature NK cells expressing the inhibitory receptor NKG2A (CD159a) in total leukocytes	NK_immature_NKG2A+	CD45+CD14-CD56highCD159A+	0.28 (0.18-0.47)	root	318 (210, 108)
Panel 2	Immature NK cells in total leukocytes	NK_immature	CD45+CD14-CD56high	0.32 (0.21-0.52)	root	318 (210, 108)
Panel 2	Immunosuppressive mononuclear MDSCs in total leukocytes	CD14+CD15-	Lin-CD14+CD15-	6.89 (4.21-9.81)	root	320 (211, 109)
Panel 2	Lin-CD14+HLA-DR+ cells in total leukocytes	Lin-CD14+HLA-DR+	Lin-CD14+HLA-DR+	9.17 (6.56-13.06)	root	308 (202, 106)
Panel 2	Lymphocytes in total leukocytes	Lymphocytes	Lymphocytes	71.88 (64.98-77.72)	square	323 (214, 109)
Panel 2	Lymphocytes in total living single PBMCs	Lymphocytes_living	CD45+/Lymphocytes	68.76 (60.52-75.4)	square	323 (214, 109)
Panel 2	Mature NK cells expressing the activating receptor NKG2C (CD159c) in total leukocytes	NK_mature_NKG2C+	CD45+CD14-CD56+CD159C+	0.07 (0.03-0.18)	log	318 (211, 107)
Panel 2	Mature NK cells expressing the inhibitory receptor NKG2A (CD159a) in total leukocytes	NK_mature_NKG2A+	CD45+CD14-CD56+CD159A+	2.08 (1.29-3.12)	log	318 (212, 106)
Panel 2	Mature NK cells in total leukocytes	NK_mature	CD45+CD14-CD56+	4.86 (3.28-6.87)	log	311 (206, 105)
Panel 2	MDSCs type I in total leukocytes	MDSC1	Lin-CD14-HLA-DR-CD11b+	3.17 (1.99-5.42)	log	323 (214, 109)
Panel 2	Monocytes defined by CD14 expression	Monocytes_CD14+	Lin-CD14+	14.21 (9.58-21.27)	root	311 (205, 106)
Panel 2	Monocytes in total leukocytes	Monocytes	Monocytes	14.8 (10.97-20.09)	root	321 (212, 109)
Panel 2	Monocytic MDSCs type II in total leukocytes characterized without CD11b expression	MDSC2_w/oCD11b	Lin-CD14+CD15-HLA-DR-	1.25 (0.5-2.31)	log	324 (215, 109)
Panel 2	Monocytic MDSCs type III in total leukocytes	MDSC3	Lin-CD14+HLA-DR-	4.9 (2.63-7.48)	root	303 (198, 105)
Panel 2	Monocytic MDSCss type II in total leukocytes	MDSC2	Lin-CD14+CD15-CD11b+HLA-DR-	1.24 (0.47-2.31)	log	324 (215, 109)
Panel 2	myeloid dendritic cells in total leukocytes	mDC	CD14-CD3-CD16+HLA-DR+CD16+	0.1 (0.06-0.16)	log	320 (213, 107)
Panel 2	NK cells in total leukocytes	NK	CD45+CD14-CD3-CD16+HLA-DR-CD16+	1.87 (0.96-3.28)	root	320 (212, 108)
Panel 2	NKG2A+ B cells in total leukocytes	Bcells_NKG2A+	CD14-CD3-CD16-CD20+CD3-CD159A+	0.03 (0.02-0.04)	log	317 (209, 108)
Panel 2	NKG2A+ T cells in total leukocytes	Tcells_NKG2A+	CD14-CD3+CD16-CD159A+	0.94 (0.53-1.54)	log	323 (214, 109)
Panel 2	NKG2C+ B cells in total leukocytes	Bcells_NKG2C+	CD14-CD3-CD16-CD20+CD3-CD159C+	0.11 (0.08-0.15)	root	320 (211, 109)
Panel 2	NKG2C+ T cells in total leukocytes	Tcells_NKG2C+	CD14-CD3+CD16-CD159C+	0.15 (0.09-0.30)	log	317 (209, 108)
Panel 2	NKT cells in total CD3+	NKT_CD3+	CD45+/Lymphocytes/CD14-/CD3+/++/CD56+	4.15 (2.36-6.87)	log	322 (213, 109)
Panel 2	NKT cells in total leukocytes	NKT_CD16+	CD45+CD14-CD3+CD16+	0.06 (0.04-0.11)	log	316 (209, 107)
Panel 2	NKT cells in total leukocytes	NKT_CD56+	CD45+CD14-CD3+CD56+	1.47 (0.84-2.49)	log	323 (214, 109)
Panel 2	Single gated lineage-negative HLA-DR- PBMCs	Lin-HLA-DR-	Lin-CD14-HLA-DR-	3.99 (2.61-6.34)	log	324 (215, 109)
Panel 2	T cells in total leukocytes	Tcells_leuko	CD14-CD3+CD16-	55.91 (47.49-62.5)	n.a.	321 (212, 109)

### Sheet: Supplementary Table 2
Supplementary Table 2. Antibodies used in the flow cytometry in BASE-II
Legend. *=indirect staining (not a conjugated antibody, but an unconjugated one that has been combined with the secondary antibody in the next line), n.a. = not applicaple or not available.
Panel	Target	Fluorochrome	Catalogue number	Antibody registry	Vendor
Panel 1	CCR7 (CD197)*	n.a.	MAB197	AB_2072803	R&D System
Panel 1	CD27	APC	302810	AB_314302	Bio-Legend
Panel 1	CD28	PE	555729	AB_396072	BD Pharmingen
Panel 1	CD3	AlexaFluor700	557943	AB_396952	BD Biosciences
Panel 1	CD4	PerCP	345770	AB_2868798	BD Biosciences
Panel 1	CD45RA	V450	560362	AB_1645555	BD Horizon
Panel 1	CD57	FITC	21330573X2	n.a.	Immunotools
Panel 1	CD8	APC-H7	560179	AB_1645481	BD Biosciences
Panel 1	CD95	PE-Cy7	25-0959-42	AB_1548716	eBioscience
Panel 1	dead cells	EMA	40015	n.a.	Biotium
Panel 1	mouse IgG	PacifcOrange	P31585	AB_10375592	Invitrogen
Panel 1	PD-1 (CD279)	PerCP-Cy5.5	329914	AB_1595461	BioLegend
Panel 2	CD11b	V450	560480	AB_1645555	BD Horizon
Panel 2	CD14	APC-H7	n.a.	n.a.	BD Biosciences
Panel 2	CD15	FITC	555401	AB_395801	BD Biosciences
Panel 2	CD16	BrilliantViolett 711	302043	AB_11219184	BioLegend
Panel 2	CD20	PerCP	302324	AB_893282	BioLegend
Panel 2	CD3	APC	300412	AB_314066	BioLegend
Panel 2	CD33	AlexaFluor700	561160	AB_10561683	BD Pharmingen
Panel 2	CD45	V500	560777	AB_1937324	BD Horizon
Panel 2	CD56	BrilliantViolet 605	562780	AB_2728700	BD Horizon
Panel 2	dead cells	EMA	40015	n.a.	Biotium
Panel 2	HLA-DR	PerCP-Cy5.5	552764	AB_394453	BD Pharmingen
Panel 2	NKG2A (CD159a)	PE	n.a.	n.a.	Miltenyi Biotec
Panel 2	NKG2C (CD159c)	PE-Vio770	n.a.	n.a.	Miltenyi Biotec

### Sheet: Supplementary Table 3
Supplementary Table 3. Genome-wide significant SNPs included in the calculation of the amyotrophic lateral sclerosis polygenic scores
Legend. This table visualizes all 13 genome-wide significant SNPs (in European individuals) reported in the recent large amyotrophic lateral sclerosis (ALS) GWAS by van Rheenen et al. (2021) that we considered for calculating the polygenic score (PGS). MAF=minor allele frequency. BASE-II=Berlin Aging Study II. r2=imputation quality score. Asian proxy=proxy SNP for Asian population, not relevant f…
SNP	Location	Effect allele	Otter allele	MAF BASE-II	MAF (van Rheenen, 2021)	Beta (SE) (van Rheenen, 2021)	P value (van Rheenen, 2021)	Main PGS	Sensitivity	Reason for exclusion
rs631312	3:39508968	G	A	0.27499	0.291	0.079 (0.012)	5.2 × 10−11	yes	yes	-
rs10463311	5:150410835	C	T	0.2433	0.253	0.079 (0.013)	3.5 × 10−10	yes	yes	-
rs517339	5:172354731	C	T	0.42231	0.397	−0.065 (0.011)	8.5 × 10−9	yes	yes	-
rs9275477	6:32672641	C	A	0.09453	0.096	−0.143 (0.021)	5.5 × 10−12	no	no	r2 < 0.3
rs2453555	9:27563868	A	G	0.22688	0.248	0.174 (0.013)	1.0 × 10−43	yes	yes	-
rs113247976	12:57975700	T	A	0.01752	0.016	0.332 (0.049)	1.4 × 10−11	yes	yes	-
rs4075094	12:64877053	A	T	0.12592	0.112	−0.098 (0.018)	1.7 × 10−8	yes	yes	-
rs229194a	14:31045181	A	G	0.33181	0.337	0.091 (0.012)	9.2 × 10−15	no	no	Asian proxy
rs229195	14:31045596	A	G	0.33179	0.337	0.091 (0.012)	9.2 × 10−15	yes	yes	-
rs12608932	19:17752689	C	A	0.35383	0.347	0.125 (0.012)	8.8 × 10−25	yes	yes	-
rs17785991	20:48438761	A	T	0.31333	0.353	0.074 (0.012)	3.5 × 10−10	yes	yes	-
rs80265967	21:33039603	C	A	0.00039	0.006	1.078 (0.124)	3.5 × 10−18	yes	no	MAF<0.01
rs75087725	21:45753117	A	C	0.01111	0.012	0.418 (0.063)	2.7 × 10−11	yes	yes	-

### Sheet: Supplementary Table 4
Supplementary Table 4. Genome-wide significant SNPs included in the calculation of the Alzheimer's disease polygenic scores
Legend. This table visualizes all 84 genome-wide significant independent SNPs reported in the recent large Alzheimer's disease (AD) GWAS by Bellenguez et al. (2022) that were considered for calculating the polygenic score (PGS). MAF=minor allele frequency. BASE-II=Berlin Aging Study II. *=SNP is inferred from Lambert et al. (2013).
SNP	Location (GRCh38)	Location (GRCh37)	Effect allele	Other allele	MAF (BASE-II)	MAF (Bellenguez, 2021)	OR (Bellenguez, 2021)	95% CI (Bellenguez, 2021)	P value (Bellenguez, 2021)	PGS	Reason for exclusion
rs141749679	1:109345810	1:109888432	C	T	0.00365	0.004	1.38	1.24–1.54	7.5 × 10−9	no	MAF<0.01
rs679515	1:207577223	1:207750568	T	C	0.21473	0.188	1.13	1.11–1.15	7.2 × 10−46	yes	-
rs143080277	2:105749599	2:106366056	C	T	0.00267	0.005	1.47	1.33–1.63	2.1 × 10−13	no	MAF<0.01
rs6733839	2:127135234	2:127892810	T	C	0.38105	0.389	1.17	1.16–1.19	6.1 × 10−118	yes	-
rs139643391	2:202878716	2:203743440	T	TC	-	0.131	0.94	0.92–0.96	1.1 × 10−8	no	Not included in BASE-II
rs10933431	2:233117202	2:233981912	G	C	0.21933	0.234	0.93	0.92–0.95	3.6 × 10−18	yes	-
rs17020490	2:37304796	2:37531939	C	T	0.14454	0.145	1.06	1.04–1.08	3.3 × 10−9	yes	-
rs72777026	2:9558882	2:9699011	G	A	0.15462	0.144	1.06	1.04–1.08	2.7 × 10−8	yes	-
rs7912495	10:11676714	10:11718713	G	A	0.46753	0.462	1.06	1.05–1.08	9.7 × 10−19	yes	-
rs7908662	10:122413396	10:124172912	G	A	0.49336	0.467	0.96	0.95–0.97	2.6 × 10−9	yes	-
rs7068231	10:60025170	10:61784928	T	G	0.38313	0.403	0.95	0.94–0.96	3.3 × 10−13	yes	-
rs6586028	10:80494228	10:82253984	C	T	0.21747	0.196	0.93	0.91–0.94	2.0 × 10−19	yes	-
rs6584063	10:96266650	10:98026407	G	A	0.04998	0.043	0.89	0.86–0.92	6.7 × 10−11	yes	-
rs74685827	11:121482368	11:121353077	G	T	0.02289	0.019	1.19	1.13–1.25	2.8 × 10−11	yes	-
rs11218343	11:121564878	11:121435587	C	T	0.03622	0.039	0.84	0.81–0.87	1.4 × 10−21	yes	-
rs10437655	11:47370397	11:47391948	A	G	0.38787	0.399	1.06	1.04–1.07	5.3 × 10−14	yes	-
rs1582763	11:60254475	11:60021948	A	G	0.35947	0.371	0.91	0.90–0.92	3.7 × 10−42	yes	-
rs3851179	11:86157598	11:85868640	T	C	0.346	0.358	0.9	0.89–0.92	3.0 × 10−48	yes	-
rs6489896	12:113281983	12:113719788	C	T	0.05615	0.076	1.08	1.05–1.10	1.8 × 10−9	yes	-
rs7157106	14:105761758	14:106228095	A	G	0.27619	0.36	1.05	1.03–1.07	2.0 × 10−8	yes	-
rs10131280	14:106665591	14:107121607	A	G	0.12647	0.133	0.94	0.92–0.96	4.3 × 10−10	yes	-
rs17125924	14:52924962	14:53391680	G	A	0.09765	0.089	1.1	1.07–1.12	8.3 × 10−16	yes	-
rs7401792	14:92464917	14:92931261	G	A	0.34215	0.371	1.04	1.02–1.05	4.8 × 10−8	yes	-
rs12590654	14:92472511	14:92938855	A	G	0.3462	0.328	0.93	0.92–0.95	4.2 × 10−21	yes	-
rs8025980	15:50701814	15:50994011	G	A	0.3729	0.345	0.96	0.94–0.97	1.3 × 10−8	yes	-
rs602602	15:58764824	15:59057023	A	T	0.28483	0.28	0.94	0.93–0.96	2.1 × 10−15	yes	-
rs117618017	15:63277703	15:63569902	T	C	0.12411	0.144	1.11	1.09–1.13	2.2 × 10−25	yes	-
rs3848143	15:64131307	15:64423506	G	A	0.19855	0.22	1.05	1.04–1.07	8.4 × 10−11	yes	-
rs12592898	15:78936857	15:79229199	A	G	0.12369	0.133	0.94	0.92–0.96	4.2 × 10−9	yes	-
rs1140239	16:30010081	16:30021402	T	C	-	0.379	0.94	0.93–0.96	2.6 × 10−13	no	Not included in BASE-II
rs889555	16:31111250	16:31122571	T	C	0.29551	0.281	0.95	0.94–0.97	2.0 × 10−11	yes	-
rs4985556	16:70660097	16:70694000	A	C	0.107	0.115	1.07	1.05–1.09	6.0 × 10−10	yes	-
rs450674	16:79574511	16:79608408	C	T	0.36777	0.373	0.96	0.95–0.98	3.2 × 10−8	yes	-
rs12446759	16:81739398	16:81773003	G	A	0.40012	0.403	0.95	0.94–0.96	1.2 × 10−13	yes	-
rs72824905	16:81908423	16:81942028	G	C	0.00859	0.008	0.74	0.68–0.81	8.5 × 10−12	no	MAF<0.01
rs16941239	16:86420604	16:86454210	A	T	0.02272	0.029	1.13	1.08–1.17	1.3 × 10−8	yes	-
rs56407236	16:90103687	16:90170095	A	G	0.07381	0.069	1.11	1.08–1.14	6.5 × 10−15	yes	-
rs35048651	17:1728046	17:1631350	T	TGAG	-	0.214	1.06	1.04–1.08	7.7 × 10−11	no	Not included in BASE-II
rs2242595	17:18156140	17:18059454	A	G	0.11118	0.112	0.94	0.92–0.96	1.1 × 10−9	yes	-
rs5848	17:44352876	17:42430244	T	C	0.31147	0.289	1.07	1.06–1.09	2.4 × 10−20	yes	-
rs199515	17:46779275	17:44856641	G	C	0.1836	0.219	0.94	0.93–0.96	9.3 × 10−13	yes	-
rs616338	17:49219935	17:47297297	T	C	0.00772	0.012	1.32	1.23–1.42	2.8 × 10−14	no	MAF<0.01
rs7225151	17:5233752	17:5137047	A	G	0.12419	0.124	1.08	1.05–1.10	4.1 × 10−13	yes	-
rs2526377	17:58332680	17:56410041	G	A	0.44506	0.445	0.95	0.94–0.97	1.6 × 10−12	yes	-
rs4277405	17:63471557	17:61548918	C	T	0.36928	0.384	0.94	0.93–0.95	8.8 × 10−20	yes	-
rs12151021	19:1050875	19:1050874	A	G	0.31622	0.336	1.1	1.09–1.12	1.6 × 10−37	yes	-
rs149080927	19:1854254	19:1854254	G	GC	-	0.48	1.05	1.04–1.07	5.1 × 10−10	no	Not included in BASE-II
rs429358*	-	19:45411941	C	T	-	-	3.86	-	1.0 x 10-299	yes	-
rs9304690	19:49950060	19:50453317	T	C	0.22065	0.24	1.05	1.03–1.07	4.7 × 10−9	yes	-
rs587709	19:54267597	19:54771451	C	T	0.30789	0.325	1.05	1.04–1.07	3.6 × 10−11	no	r2 < 0.3
rs1358782	20:413334	20:393978	A	G	0.20504	0.246	0.95	0.94–0.97	1.6 × 10−8	yes	-
rs6014724	20:56423488	20:54998544	G	A	0.08488	0.09	0.89	0.87–0.91	4.1 × 10−21	yes	-
rs6742	20:63743088	20:62374441	T	C	0.22134	0.221	0.95	0.93–0.97	2.6 × 10−9	yes	-
rs2154481	21:26101558	21:27473875	C	T	0.45692	0.476	0.95	0.94–0.97	1.0 × 10−12	yes	-
rs2830489	21:26775872	21:28148191	T	C	0.31401	0.281	0.95	0.94–0.97	1.7 × 10−	yes	-
rs16824536	3:155069722	3:154787511	A	G	0.05074	0.054	0.92	0.89–0.95	3.6 × 10−8	yes	-
rs61762319	3:155084189	3:154801978	G	A	0.02525	0.026	1.16	1.11–1.21	2.2 × 10−11	yes	-
rs6846529	4:11023507	4:11025131	C	T	0.25697	0.283	1.07	1.05–1.08	2.2 × 10−17	yes	-
rs2245466	4:40197226	4:40198846	G	C	0.29331	0.343	1.05	1.03–1.06	1.2 × 10−9	yes	-
rs3822030	4:993555	4:987343	G	T	0.43898	0.429	0.95	0.94–0.96	8.3 × 10−12	yes	-
rs112403360	5:14724304	5:14724413	A	T	0.07071	0.073	1.09	1.06–1.12	2.3 × 10−9	yes	-
rs871269	5:151052827	5:150432388	T	C	0.31498	0.326	0.96	0.95–0.97	8.7 × 10−9	yes	-
rs113706587	5:180201150	5:179628150	A	G	0.11361	0.11	1.09	1.07–1.12	2.2 × 10−16	yes	-
rs62374257	5:86927378	5:86223195	C	T	0.21977	0.23	1.07	1.05–1.09	1.4 × 10−15	yes	-
rs785129	6:114291731	6:114612895	T	C	0.32416	0.35	1.04	1.03–1.06	2.4 × 10−9	yes	-
rs6605556	6:32615322	6:32583099	G	A	0.05361	0.161	0.91	0.90–0.93	7.1 × 10−20	no	r2 < 0.3
rs10947943	6:41036354	6:41004093	A	G	0.16509	0.142	0.94	0.93–0.96	1.1 × 10−9	yes	-
rs143332484	6:41161469	6:41129207	T	C	0.01172	0.013	1.41	1.32–1.50	2.8 × 10−25	yes	-
rs75932628	6:41161514	6:41129252	T	C	0.00132	0.003	2.39	2.09–2.73	2.5 × 10−37	no	MAF<0.01
rs60755019	6:41181270	6:41149008	G	A	0.00045	0.004	1.55	1.33–1.80	2.1 × 10−8	no	MAF<0.01
rs7767350	6:47517390	6:47485126	T	C	0.25424	0.271	1.08	1.06–1.09	7.9 × 10−22	yes	-
rs13237518	7:12229967	7:12269593	A	C	0.37837	0.411	0.96	0.94–0.97	4.9 × 10−11	yes	-
rs11771145	7:143413669	7:143110762	A	G	0.37318	0.348	0.95	0.93–0.96	3.3 × 10−14	yes	-
rs1160871	7:28129126	7:28168750	G	GTCTT	-	0.222	0.95	0.93–0.97	9.8 × 10−9	no	Not included in BASE-II
rs6966331	7:37844191	7:37883793	T	C	0.32966	0.349	0.96	0.94–0.97	4.6 × 10−10	yes	-
rs76928645	7:54873635	7:54941328	T	C	0.10358	0.103	0.93	0.91–0.95	1.6 × 10−10	yes	-
rs6943429	7:7817263	7:7856894	T	C	0.40683	0.42	1.05	1.03–1.06	1.0 × 10−10	yes	-
rs10952097	7:8204382	7:8244012	T	C	0.08554	0.114	1.07	1.05–1.10	6.8 × 10−9	yes	-
rs7384878	7:100334426	7:99932049	C	T	0.28819	0.31	0.92	0.91–0.94	1.1 × 10−26	yes	-
rs1065712	8:11844613	8:11702122	C	G	0.07563	0.053	1.09	1.06–1.12	1.9 × 10−9	yes	-
rs34173062	8:144103704	8:145158607	A	G	0.07208	0.081	1.13	1.09–1.16	1.7 × 10−16	no	r2 < 0.3
rs73223431	8:27362470	8:27219987	T	C	0.3461	0.369	1.07	1.06–1.08	4.0 × 10−22	yes	-
rs11787077	8:27607795	8:27465312	T	C	0.38972	0.392	0.91	0.90–0.92	1.7 × 10−44	yes	-
rs1800978	9:104903697	9:107665978	G	C	0.12322	0.13	1.06	1.04–1.08	1.6 × 10−9	yes	-

### Sheet: Supplementary Table 5
Supplementary Table 5. Linear regression analysis results of the amyotrophic lateral sclerosis polygenic risk score on 92 immune cell subtypes in BASE-II
Legend. This table displays all linear regression results of amyotrophic lateral sclerosis polygenic scores (PGS) on the corresponding immune cell subtypes. Multiple models have been performed: 'All'= Main PGS analyses conducted in all samples, 'Old age'= Main PGS analyses only conducted in old group, 'Female' and 'Male'= PGS analyses stratified for sex. Additional models were run for sensitivity…
	Main analyses								Exploratory analyses						Sensitivity analyses
Immune cell type	Beta All	∆R2 All	P All	FDR All	Beta Old age	∆R2 Old age	P Old age	FDR Old age	Beta Female	∆R2 Female	P Female	Beta Male	∆R2 Male	P Male	Beta altPGS	∆R2 altPGS	P altPGS	FDR altPGS	Beta CMV	∆R2 CMV	P CMV	FDR altPGS
CD8+ME_CD57+	-0.134529	0.0182494	0.00550467	0.728665	-0.154585	0.024077	0.011598	0.845377	-0.0508432	0.00258771	0.424021	-0.270596	0.072202	0.000530334	-0.134104	0.0181336	0.00565734	0.728665	-0.143714	0.00333474	0.019999	0.728665
M_N	-0.141156	0.0208068	0.0147941	0.845377	-0.116911	0.0151763	0.129434	0.996795	-0.132525	0.0182464	0.0588989	-0.175469	0.0311007	0.106672	-0.140906	0.020734	0.0149719	0.845377	-0.139868	0.0157524	0.0204183	0.845377
CD8+PD-1+	-0.110827	0.0121477	0.0240685	0.982989	-0.0951795	0.00899928	0.115978	0.996795	-0.0772689	0.00588374	0.237453	-0.162915	0.0256592	0.0411867	-0.110636	0.0121056	0.0243161	0.982989	-0.125809	0.0108986	0.0151323	0.845377
CD4+ME_CD57+	-0.105699	0.0111572	0.0374722	0.996795	-0.117889	0.0138445	0.0571304	0.996795	-0.103808	0.0108755	0.111655	-0.107462	0.010912	0.203357	-0.105876	0.0111933	0.037164	0.996795	-0.113332	0.0295585	0.0122989	0.996795
mDC	-0.108258	0.0116976	0.0468353	0.996795	-0.0449476	0.00201781	0.507414	0.996795	-0.128325	0.0166152	0.0575514	-0.0615155	0.00352681	0.517889	-0.10849	0.011749	0.0463514	0.996795	-0.109385	0.0445238	0.0119387	0.996795
CD4+M_CD28+	-0.0889304	0.00794441	0.0757706	0.996795	-0.0873317	0.00768113	0.16026	0.996795							-0.0892801	0.00800718	0.0746184	0.996795
CD4+M_CD27+	-0.0847863	0.00708081	0.0987868	0.996795	-0.0971728	0.00936627	0.118315	0.996795							-0.0859993	0.00728382	0.0940621	0.996795
CD15high	-0.0817531	0.00661206	0.137967	0.996795	-0.0690037	0.00472928	0.31335	0.996795							-0.0811718	0.00651886	0.140785	0.996795
CD4+ME_CD95+	-0.0719203	0.005165	0.150086	0.996795	-0.0390799	0.00153445	0.535785	0.996795							-0.0723547	0.00522995	0.14754	0.996795
CD4+CM_EM	-0.0690792	0.00476568	0.154682	0.996795	-0.0430641	0.00185118	0.48275	0.996795							-0.0703	0.00493567	0.147501	0.996795
NK_immature	0.0789145	0.00620235	0.157409	0.996795	0.0668878	0.00449948	0.330667	0.996795							0.0781311	0.0060799	0.161583	0.996795
NK_immature_NKG2A+	0.0755533	0.00568524	0.17476	0.996795	0.0673713	0.00456477	0.32736	0.996795							0.0748269	0.00557654	0.178951	0.996795
CD4+LD_CD27+CD28+	0.064297	0.00413911	0.179803	0.996795	0.034912	0.00122563	0.569246	0.996795							0.0658913	0.00434697	0.169221	0.996795
Lin-HLA-DR-cross	-0.0708387	0.00503587	0.185712	0.996795	-0.0265056	0.000707858	0.702342	0.996795							-0.0702583	0.00495414	0.189332	0.996795
Lin-CD14+HLA-DR+	0.0714845	0.00515327	0.193853	0.996795	0.0717174	0.00522203	0.293768	0.996795							0.0724624	0.00529561	0.187793	0.996795
CD4+LEM	-0.0618251	0.003796	0.210967	0.996795	-0.0483221	0.0023196	0.433426	0.996795							-0.0621747	0.003839	0.208395	0.996795
CD4+ED	0.0596856	0.00356669	0.212307	0.996795	0.0331963	0.00110813	0.588432	0.996795							0.0611359	0.00374216	0.201382	0.996795
CD8+LD_CD27+	-0.0605941	0.00363146	0.236076	0.996795	-0.0710569	0.00498102	0.257743	0.996795							-0.0610693	0.0036893	0.232373	0.996795
NK	0.0646896	0.0040593	0.242967	0.996795	0.0306311	0.000897483	0.663304	0.996795							0.065128	0.00411438	0.239789	0.996795
CD4+naive	0.0546497	0.00299021	0.252688	0.996795	0.025478	0.00065274	0.678057	0.996795							0.0562359	0.00316634	0.239151	0.996795
CD3-CD16-	-0.0629493	0.00391552	0.253412	0.996795	-0.0463113	0.00212506	0.502455	0.996795							-0.0631781	0.00394455	0.251656	0.996795
Lin-HLA-DR-	-0.0592716	0.00347554	0.261835	0.996795	-0.0198604	0.000391764	0.771115	0.996795							-0.0586911	0.00340805	0.266528	0.996795
CD4+LD	0.0546561	0.0029791	0.262305	0.996795	0.0382007	0.00146419	0.53212	0.996795							0.0558378	0.00310933	0.25211	0.996795
CD14-CD15-	-0.0590571	0.00342838	0.265183	0.996795	-0.04106	0.0016584	0.547503	0.996795							-0.0589199	0.00341294	0.266264	0.996795
CD8+naive_CD57+	-0.0550828	0.0030221	0.281571	0.996795	-0.081617	0.00667961	0.187797	0.996795							-0.0553556	0.0030522	0.279183	0.996795
NK_immature_NKG2C+	0.0596039	0.00352531	0.288589	0.996795	0.114812	0.0130971	0.0965079	0.996795							0.0601501	0.00359113	0.284124	0.996795
CD4+naive_CD57+	-0.0521354	0.00269946	0.306795	0.996795	-0.0738888	0.00541722	0.235951	0.996795							-0.0524327	0.0027298	0.304089	0.996795
CD8+	0.0491785	0.00241444	0.30996	0.996795	0.0531782	0.00282983	0.392596	0.996795							0.0489692	0.00239385	0.312035	0.996795
CD8+LD_CD27+CD28+	0.0389838	0.0015038	0.340873	0.996795	0.0496763	0.00243507	0.414415	0.996795							0.0390921	0.00151244	0.339489	0.996795
CD8+M_CD27+	-0.0485586	0.00235829	0.347053	0.996795	-0.0622092	0.00391909	0.31956	0.996795							-0.049562	0.00245711	0.337134	0.996795
CD8+ME	-0.0456119	0.0020661	0.349599	0.996795	-0.0464076	0.00213943	0.449087	0.996795							-0.045616	0.00206646	0.349559	0.996795
CD8+CD28+	-0.0437425	0.00190832	0.350826	0.996795	-0.0525432	0.00275982	0.389074	0.996795							-0.0438515	0.00191783	0.349626	0.996795
CD8+CD57+	-0.0426615	0.00180746	0.35676	0.996795	-0.0524972	0.00273775	0.3807	0.996795							-0.0424261	0.00178754	0.359427	0.996795
CD8+ME_CD95+	-0.0426356	0.00180526	0.363904	0.996795	-0.0440419	0.00192687	0.471779	0.996795							-0.0425773	0.00180031	0.364563	0.996795
CD8+naive	0.0326293	0.00105733	0.40185	0.996795	0.0412163	0.00168756	0.490095	0.996795							0.0326235	0.00105694	0.401937	0.996795
CD4+LEM_CD57+	-0.0407137	0.00164618	0.413081	0.996795	-0.0385853	0.00147899	0.533269	0.996795							-0.0412625	0.00169083	0.406809	0.996795
M_I	0.0463459	0.00215364	0.427028	0.996795	0.0395987	0.00163988	0.594588	0.996795							0.0477313	0.00228428	0.413327	0.996795
CD8+ED_CD27-CD28+	0.0396029	0.00155633	0.427766	0.996795	0.00898233	8.01122e-05	0.886335	0.996795							0.0394236	0.00154233	0.429853	0.996795
MDSC4	-0.0426083	0.00179605	0.430019	0.996795	-0.0124147	0.000153081	0.856171	0.996795							-0.0419209	0.00173869	0.437488	0.996795
CD4/CD8_Ratio	-0.0381094	0.00144987	0.430312	0.996795	-0.0474238	0.00225053	0.445831	0.996795							-0.0379582	0.00143834	0.432153	0.996795
MDSC3	-0.0449133	0.00201976	0.434541	0.996795	-0.0452722	0.00206906	0.525102	0.996795							-0.0439589	0.00193527	0.444326	0.996795
CD8+CM_EM	-0.0360489	0.00129387	0.446258	0.996795	-0.0342896	0.00117243	0.577608	0.996795							-0.0356928	0.00126842	0.450768	0.996795
CD8+ED	0.0296746	0.000874514	0.449603	0.996795	0.040547	0.00163319	0.495505	0.996795							0.0296468	0.000872865	0.450031	0.996795
Tcells_leuko	0.039089	0.00151239	0.452526	0.996795	0.0700834	0.00487894	0.30237	0.996795							0.038483	0.00146597	0.459554	0.996795
CD8+SM	0.0362509	0.00130857	0.470051	0.996795	-0.000443403	1.95152e-07	0.994361	0.997367							0.0366067	0.0013342	0.465731	0.996795
MDSC1	-0.0380897	0.00143052	0.480518	0.996795	0.00714601	5.04296e-05	0.917685	0.996795							-0.0375388	0.00138956	0.486875	0.996795
CD4+CD57+	-0.0317063	0.000998362	0.512844	0.996795	-0.0116771	0.000135454	0.849695	0.996795							-0.0323003	0.00103611	0.504977	0.996795
Bcells	0.0358098	0.00128017	0.519465	0.996795	0.076268	0.00586021	0.251512	0.996795							0.0355301	0.00126036	0.522715	0.996795
DC	-0.0368195	0.00135465	0.519489	0.996795	-0.0552408	0.00301556	0.451865	0.996795							-0.036882	0.00135961	0.518725	0.996795
CD3-CD16+	0.0354632	0.00120257	0.524705	0.996795	-0.00376383	1.32509e-05	0.957866	0.996795							0.0359141	0.00123329	0.519454	0.996795
CD4+CD27+	-0.0303502	0.000923088	0.532161	0.996795	-0.0072654	5.29757e-05	0.905995	0.996795							-0.0310217	0.000964384	0.523123	0.996795
sDC	0.0370899	0.00136606	0.545401	0.996795	0.0532399	0.00291749	0.476596	0.996795							0.0365393	0.00132578	0.55139	0.996795
CD8+LD	0.0281923	0.000786469	0.557483	0.996795	0.0234872	0.000544344	0.707588	0.996795							0.0276048	0.000754167	0.565693	0.996795
CD4+LD_CD28+	0.0291952	0.000839319	0.575484	0.996795	-0.00615033	3.67677e-05	0.923401	0.996795							0.0289282	0.000823898	0.579016	0.996795
CD4+CD28+	-0.0264406	0.000694287	0.590684	0.996795	-0.00452174	2.03111e-05	0.94147	0.996795							-0.0267562	0.00071095	0.58626	0.996795
NK_mature	0.0281548	0.000797447	0.600971	0.996795	0.025319	0.000646268	0.715258	0.996795							0.0280814	0.000793419	0.601892	0.996795
CD4+ED_CD27-CD28+	0.0258162	0.00065659	0.622677	0.996795	-0.0187229	0.000346183	0.765836	0.996795							0.0252284	0.000626864	0.630666	0.996795
Bcells_NKG2A+	-0.0270683	0.000712932	0.634456	0.996795	-0.0100007	9.66141e-05	0.887403	0.996795							-0.0268918	0.000703818	0.636631	0.996795
Tcells_NKG2A+	-0.02433	0.000587039	0.636013	0.996795	0.00507209	2.56388e-05	0.94139	0.996795							-0.0252048	0.000630052	0.623908	0.996795
M_C	0.0279132	0.000770782	0.645056	0.996795	0.0515999	0.00272638	0.481769	0.996795							0.0292319	0.000845278	0.629523	0.996795
MDSC2_w/oCD11b	-0.0249238	0.000614552	0.655827	0.996795	-0.0466304	0.00215967	0.492085	0.996795							-0.0241542	0.000577226	0.665791	0.996795
CD3bright	0.0222292	0.000488851	0.689691	0.996795	0.0372707	0.00137971	0.58498	0.996795							0.0219179	0.000475291	0.693806	0.996795
Bcells_NKG2C+	0.0219562	0.00048037	0.692416	0.996795	0.0707476	0.00502196	0.298507	0.996795							0.0212769	0.00045114	0.701459	0.996795
CD4+ED_CD27+CD28-	-0.0187717	0.000350643	0.710777	0.996795	-0.0306149	0.000931079	0.616147	0.996795							-0.0185966	0.000344126	0.713357	0.996795
CD8+ED_CD27-CD28-	-0.0177245	0.000313098	0.725146	0.996795	-0.0294277	0.000865234	0.632837	0.996795							-0.018239	0.000331542	0.717503	0.996795
Tcells_NKG2C+	0.0195931	0.000381752	0.728818	0.996795	0.0414231	0.00173802	0.545121	0.996795							0.0195237	0.000379101	0.729724	0.996795
CD8+LD_CD28+	0.0151832	0.000228112	0.730666	0.996795	-0.0245437	0.000594419	0.693401	0.996795							0.0153037	0.000231788	0.728589	0.996795
MDSC2	-0.0181984	0.000327637	0.744989	0.996795	-0.0407737	0.00165125	0.547751	0.996795							-0.017495	0.000302822	0.754514	0.996795
NK_mature_NKG2A+	0.0164435	0.000266715	0.762272	0.996795	-0.00974234	9.34535e-05	0.887534	0.996795							0.0164735	0.000267681	0.761855	0.996795
NKT_CD16+	-0.0154992	0.000239617	0.78141	0.996795	-0.0849528	0.00724537	0.212953	0.996795							-0.0149894	0.000224126	0.788421	0.996795
CD8+LEM	0.0138709	0.000189843	0.787058	0.996795	0.0225559	0.000501188	0.719952	0.996795							0.0141083	0.000196368	0.783519	0.996795
Monocytes	0.0135381	0.000180408	0.80681	0.996795	0.000925932	8.45392e-07	0.989231	0.997367							0.0145813	0.000209297	0.792244	0.996795
CD4+TEMRA	0.0112312	0.000125592	0.8224	0.996795	0.031229	0.00097247	0.613354	0.996795							0.010662	0.000113183	0.831264	0.996795
CD4+SM	0.0115337	0.000131471	0.823402	0.996795	-0.0390459	0.00152249	0.544999	0.996795							0.0129383	0.00016539	0.802345	0.996795
CD8+TEMRA	-0.0107141	0.000113588	0.824113	0.996795	-0.0419037	0.00173268	0.501739	0.996795							-0.011187	0.000123858	0.816469	0.996795
CD4+ME	-0.011095	0.000120479	0.825341	0.996795	0.034693	0.00117505	0.586032	0.996795							-0.0117178	0.00013442	0.815683	0.996795
MDSC_CD14+CD15+	0.0118613	0.00013916	0.829958	0.996795	0.032456	0.00104726	0.63482	0.996795							0.0128928	0.000164448	0.815407	0.996795
CD8+ED_CD27+CD28-	-0.00931003	8.64835e-05	0.85416	0.996795	-0.0051593	2.66953e-05	0.934099	0.996795							-0.00941576	8.84681e-05	0.852515	0.996795
Lymphocytes	0.00960344	9.11059e-05	0.858431	0.996795	0.0483158	0.00231108	0.478697	0.996795							0.00881446	7.67549e-05	0.869951	0.996795
CD4+LD_CD27+	-0.008412	7.04209e-05	0.867576	0.996795	-0.0090326	8.13008e-05	0.881724	0.996795							-0.00915015	8.33201e-05	0.856079	0.996795
Lymphocytes_living	-0.00647058	4.15418e-05	0.903942	0.996795	0.0255633	0.000651913	0.705643	0.996795							-0.00726878	5.24269e-05	0.892157	0.996795
CD4+	-0.0055807	3.10216e-05	0.90861	0.996795	-0.0176931	0.000312206	0.775738	0.996795							-0.00520775	2.70131e-05	0.914695	0.996795
NK_mature_NKG2C+	0.00579006	3.30294e-05	0.917313	0.996795	0.0174436	0.000302794	0.79806	0.996795							0.00637646	4.00704e-05	0.90896	0.996795
NKT_CD56+	0.00568282	3.20469e-05	0.919545	0.996795	0.0295695	0.000872475	0.666667	0.996795							0.00594144	3.50327e-05	0.915894	0.996795
CD4+ED_CD27-CD28-	-0.00456594	2.07041e-05	0.927828	0.996795	0.00298141	8.83009e-06	0.961378	0.996795							-0.00484038	2.32675e-05	0.923504	0.996795
NKT_CD3+	0.00474846	2.24127e-05	0.932442	0.996795	0.0276763	0.000766442	0.686947	0.996795							0.00496402	2.44958e-05	0.92938	0.996795
Tcells	0.00404529	1.62471e-05	0.934195	0.996795	0.0256004	0.00065047	0.67986	0.996795							0.00379498	1.42986e-05	0.938258	0.996795
Monocytes_CD14+	0.00261759	6.87601e-06	0.962249	0.996795	0.00672912	4.56234e-05	0.921762	0.996795							0.00352507	1.24712e-05	0.949174	0.996795
CD8+M_CD28+	-0.00198387	3.91771e-06	0.965976	0.996795	-0.011536	0.000132672	0.851172	0.996795							-0.00181117	3.2653e-06	0.968937	0.996795
CD8+LEM_CD57+	0.00212795	4.46796e-06	0.967036	0.996795	0.011206	0.000123704	0.858751	0.996795							0.00242379	5.79573e-06	0.962459	0.996795
CD14+CD15-	0.00106989	1.13317e-06	0.984727	0.996795	-0.0407245	0.00164917	0.553106	0.996795							0.00198943	3.91838e-06	0.971604	0.996795
CD8+CD27+	0.000242771	5.86564e-08	0.995819	0.997367	-0.0182181	0.000329708	0.766345	0.996795							0.000317426	1.00277e-07	0.994533	0.997367

### Sheet: Supplementary Table 6
Supplementary Table 6. Linear regression analysis results of the Alzheimer's disease polygenic risk score on 92 immune cell subtypes in BASE-II
Legend.This table displays all linear regression results of Alzheimer's disease polygenic scores (PGS) on the corresponding immune cell subtypes. Multiple models have been performed: 'All'= Main PGS analyses conducted in all samples, 'Old age'= Main PGS analyses only conducted in old group, 'Female' and 'Male'= PGS analyses stratified for sex and only performed in the old group, 'CMV'= main model…
	Main analyses								Exploratory analyses						Sensitivity analyses
Immune cell type	Beta All	∆R2 All	P All	FDR All	Beta Old age	∆R2 Old age	P Old age	FDR Old age	Beta Female	∆R2 Female	P Female	Beta Male	∆R2 Male	P Male	Beta CMV	∆R2 CMV	P CMV
CD8+naive_CD57+	0.081342	0.00657341	0.118279	0.998668	0.155978	0.0237903	0.014567	0.998668	0.115868	0.0128669	0.158288	0.206117	0.0396838	0.0531888	0.146963	0.0210532	0.0211113
NK_mature_NKG2A+	0.0808471	0.00649139	0.138388	0.998668	0.157954	0.0239463	0.0242887	0.998668	0.0984375	0.00919041	0.266733	0.291094	0.0788718	0.0178867	0.14918	0.0213141	0.0307366
CD8+LEM	-0.0599417	0.00358758	0.249088	0.998668	-0.132983	0.0172858	0.0380498	0.998668	-0.190057	0.0347714	0.0221427	-0.0706012	0.00463457	0.491047	-0.102971	0.0103026	0.0819366
CD8+LEM_CD57+	-0.0643278	0.00413181	0.21688	0.998668	-0.120285	0.0141423	0.0610466	0.998668
NKT_CD3+	-0.0648993	0.00415938	0.252364	0.998668	-0.123084	0.0146063	0.0797461	0.998668
CD4+naive_CD57+	0.0202043	0.000401566	0.697975	0.998668	0.102224	0.0101047	0.111793	0.998668
CD4+ME_CD57+	0.0429466	0.00184116	0.406101	0.998668	0.100294	0.00977648	0.11766	0.998668
CD8+CM_EM	-0.0400481	0.00157484	0.407448	0.998668	-0.0969047	0.00908896	0.126929	0.998668
Bcells_NKG2A+	0.072588	0.00508702	0.208266	0.998668	0.107982	0.0107056	0.139019	0.998668
NKT_CD56+	-0.0774904	0.0059474	0.172182	0.998668	-0.0962725	0.00894931	0.170383	0.998668
NK_mature	0.0176947	0.000314587	0.745078	0.998668	0.0948213	0.00883046	0.18135	0.998668
CD8+LD	0.0149412	0.000218095	0.761276	0.998668	0.0797615	0.00612155	0.216495	0.998668
MDSC1	0.0668525	0.00439514	0.219007	0.998668	0.0866467	0.00718595	0.221175	0.998668
NK_immature_NKG2A+	0.074056	0.00541451	0.189353	0.998668	0.0864325	0.00718438	0.222901	0.998668
CD8+SM	0.0430038	0.00184192	0.399144	0.998668	0.0769026	0.00582039	0.230546	0.998668
CD8+ME_CD57+	0.039794	0.00157082	0.424341	0.998668	0.0767768	0.00570465	0.230736	0.998668
CD8+LD_CD27+CD28+	0.0277029	0.000749766	0.508424	0.998668	0.0732948	0.00516918	0.242535	0.998668
NK_immature	0.071341	0.00502478	0.207391	0.998668	0.0791098	0.0060186	0.264605	0.998668
CD14-CD15-	0.0546687	0.0029715	0.302057	0.998668	0.0738931	0.00532094	0.284775	0.998668
CD3bright	-0.0181649	0.000326158	0.746487	0.998668	-0.0739998	0.00528187	0.288254	0.998668
CD8+LD_CD27+	0.0343725	0.00114811	0.513283	0.998668	0.068756	0.00455289	0.288396	0.998668
CD3-CD16-	0.0406291	0.00163114	0.465846	0.998668	0.0744464	0.00534388	0.291609	0.998668
CD8+CD28+	-0.0418703	0.00171434	0.385435	0.998668	-0.066138	0.00420249	0.29727	0.998668
CD8+naive	0.0280547	0.000772833	0.480163	0.998668	0.0627353	0.00380933	0.307382	0.998668
CD4+ME	-0.0247539	0.000614275	0.62198	0.998668	-0.0655438	0.00424423	0.309198	0.998668
Lin-HLA-DR-cross	0.0536376	0.00281108	0.32651	0.998668	0.0702168	0.0046923	0.329803	0.998668
CD8+ED	0.0210109	0.000433473	0.599606	0.998668	0.059419	0.00341724	0.331302	0.998668
Tcells_NKG2C+	-0.102547	0.0104701	0.0709755	0.998668	-0.0672061	0.0043875	0.339736	0.998668
CD8+CD27+	-0.0316624	0.000985723	0.50498	0.998668	-0.0588456	0.0033516	0.352533	0.998668
CD4+ED_CD27-CD28+	-0.0360075	0.00130336	0.49633	0.998668	-0.0587708	0.00341061	0.357404	0.998668
CD8+ED_CD27+CD28-	-0.00122065	1.47159e-06	0.981153	0.998668	0.0569593	0.00316475	0.376038	0.998668
Lymphocytes_living	-0.0167334	0.000277488	0.755822	0.998668	0.0587774	0.00334364	0.397065	0.998668
DC	0.0386024	0.00148249	0.502365	0.998668	0.0603443	0.00352107	0.421035	0.998668
CD8+M_CD28+	0.0226926	0.000510798	0.631694	0.998668	-0.0476107	0.00222681	0.450877	0.998668
CD4+CD27+	0.0122818	0.000149301	0.804332	0.998668	-0.0472134	0.00217717	0.457625	0.998668
CD4+ED_CD27+CD28-	-0.0513901	0.00259959	0.321867	0.998668	0.0464754	0.0020906	0.463186	0.998668
MDSC3	0.0780812	0.00597055	0.181459	0.998668	0.051189	0.00248633	0.489584	0.998668
CD4+CD28+	-0.0525604	0.00271263	0.296272	0.998668	-0.0429883	0.00178865	0.499527	0.998668
CD4+M_CD27+	-0.0292374	0.000843941	0.577404	0.998668	0.0429572	0.0018013	0.504086	0.998668
Lin-HLA-DR-	0.0417759	0.00172509	0.432479	0.998668	0.046597	0.00209431	0.505236	0.998668
Lymphocytes	-0.0122706	0.00014928	0.819902	0.998668	0.0464333	0.00208934	0.505601	0.998668
Tcells_leuko	0.00266538	7.02065e-06	0.959289	0.998668	0.044436	0.00190334	0.52453	0.998668
Bcells_NKG2C+	-0.0510818	0.00259883	0.361046	0.998668	-0.0428182	0.00178593	0.538885	0.998668
CD8+	0.030712	0.000926013	0.536028	0.998668	0.0384576	0.00143184	0.550595	0.998668
CD8+PD-1+	0.00125691	1.55402e-06	0.980192	0.998668	0.0344622	0.00114951	0.584996	0.998668
Tcells_NKG2A+	0.0463332	0.00212199	0.373007	0.998668	0.0384869	0.00142873	0.586487	0.998668
CD4+LD	-0.00280918	7.83927e-06	0.954665	0.998668	0.0334926	0.00109489	0.595158	0.998668
NK_immature_NKG2C+	0.0465779	0.00216551	0.409317	0.998668	0.0374587	0.00136676	0.595604	0.998668
CD4+LD_CD27+	-0.045618	0.00202553	0.379905	0.998668	0.0335615	0.00107936	0.595951	0.998668
CD4+TEMRA	-0.0279036	0.000762513	0.585946	0.998668	-0.0323657	0.00101176	0.612864	0.998668
CD4+naive	-0.00185867	3.41692e-06	0.96943	0.998668	0.0304743	0.000910234	0.629486	0.998668
CD8+ME	0.00133929	1.76126e-06	0.978468	0.998668	-0.0302995	0.00088858	0.630895	0.998668
M_I	0.0148229	0.000215397	0.802999	0.998668	-0.0354258	0.00123577	0.648246	0.998668
CD4/CD8_Ratio	-0.0257084	0.000648861	0.603482	0.998668	-0.0280056	0.000759313	0.663697	0.998668
CD4+ED	-0.00586815	3.40592e-05	0.90391	0.998668	0.0267309	0.000700348	0.672134	0.998668
NKT_CD16+	0.0810422	0.00639827	0.153357	0.998668	0.0287121	0.000791561	0.683185	0.998668
M_C	0.00272528	7.27997e-06	0.964592	0.998668	-0.0303479	0.000904451	0.689709	0.998668
CD8+TEMRA	-0.0253997	0.000630278	0.606094	0.998668	-0.0256644	0.000633779	0.690047	0.998668
CD3-CD16+	0.00585132	3.38564e-05	0.915935	0.998668	0.0264925	0.000676746	0.708367	0.998668
MDSC2_w/oCD11b	0.00968972	9.28074e-05	0.863551	0.998668	0.0221339	0.000472545	0.750481	0.998668
sDC	-0.00801135	6.34747e-05	0.897603	0.998668	0.024324	0.000584882	0.753062	0.998668
CD4+LD_CD27+CD28+	-0.0143042	0.000202377	0.769032	0.998668	0.0195117	0.000373143	0.757411	0.998668
Monocytes	-0.020516	0.000419921	0.710549	0.998668	-0.0202668	0.000401791	0.771299	0.998668
CD8+LD_CD28+	0.00267197	6.9749e-06	0.952776	0.998668	0.0180537	0.000313622	0.779679	0.998668
CD4+SM	-0.0511818	0.00261789	0.328606	0.998668	-0.0183932	0.000332037	0.781894	0.998668
Monocytes_CD14+	0.0185043	0.000334566	0.74248	0.998668	-0.0190876	0.00034674	0.789109	0.998668
MDSC_CD14+CD15+	0.0313117	0.000968839	0.573499	0.998668	-0.0179616	0.000310944	0.798105	0.998668
CD8+ME_CD95+	0.00721707	5.1144e-05	0.879384	0.998668	-0.015862	0.000243525	0.800233	0.998668
NK	-0.0021934	4.76609e-06	0.96845	0.998668	0.0176492	0.000301095	0.802733	0.998668
MDSC2	0.00600991	3.57023e-05	0.915157	0.998668	0.0169586	0.0002774	0.80736	0.998668
CD4+CD57+	-0.00447762	1.96864e-05	0.927741	0.998668	-0.0154141	0.000229965	0.808546	0.998668
CD4+ME_CD95+	0.034546	0.00117173	0.498501	0.998668	0.0157388	0.00024087	0.809422	0.998668
CD4+M_CD28+	0.0530189	0.00282058	0.298941	0.998668	-0.0150233	0.000224177	0.814741	0.998668
Tcells	-0.0283537	0.000793326	0.572326	0.998668	-0.0146976	0.000210646	0.818221	0.998668
M_N	-0.00792094	6.3293e-05	0.895077	0.998668	0.0147258	0.000212849	0.859725	0.998668
MDSC4	0.0392437	0.0015223	0.470444	0.998668	0.0120178	0.000139308	0.864116	0.998668
CD8+M_CD27+	0.0355518	0.0012508	0.50165	0.998668	-0.010781	0.000112599	0.868995	0.998668
CD8+CD57+	-0.0087272	7.47865e-05	0.853562	0.998668	-0.00825357	6.59338e-05	0.893685	0.998668
CD4+CM_EM	0.0229964	0.000521687	0.641979	0.998668	-0.008185	6.51474e-05	0.89711	0.998668
NK_mature_NKG2C+	-0.00992619	9.81899e-05	0.858766	0.998668	-0.00892409	7.71053e-05	0.898004	0.998668
CD4+ED_CD27-CD28-	-0.0264542	0.000687167	0.607992	0.998668	0.00751323	5.46358e-05	0.906167	0.998668
CD14+CD15-	-0.0122991	0.000151175	0.826018	0.998668	-0.00822876	6.63173e-05	0.906413	0.998668
CD8+ED_CD27-CD28-	-0.0419574	0.0017252	0.418298	0.998668	-0.00730141	5.14531e-05	0.909393	0.998668
CD4+LEM	-0.0039733	1.55015e-05	0.93758	0.998668	-0.00708509	4.85865e-05	0.911653	0.998668
CD4+LD_CD28+	0.00373678	1.4077e-05	0.943072	0.998668	-0.0064959	4.18128e-05	0.919381	0.998668
CD4+	-0.00465415	2.13229e-05	0.925382	0.998668	0.00600266	3.50057e-05	0.925315	0.998668
Bcells	0.00374569	1.37699e-05	0.947296	0.998668	-0.00642601	3.95005e-05	0.926038	0.998668
CD8+ED_CD27-CD28+	-0.0199808	0.000395202	0.695374	0.998668	-0.00474443	2.19178e-05	0.941725	0.998668
mDC	-0.000493539	2.40263e-07	0.992924	0.998668	-0.00478591	2.19903e-05	0.945409	0.998668
CD15high	0.051483	0.00261992	0.354815	0.998668	0.00374741	1.35453e-05	0.957544	0.998668
Lin-CD14+HLA-DR+	0.0198018	0.000384973	0.723126	0.998668	-0.0028197	7.59281e-06	0.968456	0.998668
CD4+LEM_CD57+	-0.00113099	1.25601e-06	0.982292	0.998668	0.000108606	1.14165e-08	0.998646	0.998668
